# *NPC1* variants are not associated with Parkinson’s Disease, REM-sleep behaviour disorder or Dementia with Lewy bodies in European cohorts

**DOI:** 10.1101/2022.11.08.22281508

**Authors:** Emma N. Somerville, Lynne Krohn, Eric Yu, Uladzislau Rudakou, Konstantin Senkevich, Jennifer A. Ruskey, Farnaz Asayesh, Jamil Ahmad, Dan Spiegelman, Yves Dauvilliers, Isabelle Arnulf, Michele T.M. Hu, Jacques Y. Montplaisir, Jean-François Gagnon, Alex Desautels, Abubaker Ibrahim, Ambra Stefani, Birgit Hogl, Gian Luigi Gigli, Mariarosaria Valente, Francesco Janes, Andrea Bernardini, Petr Dusek, Karel Sonka, David Kemlink, Giuseppe Plazzi, Elena Antelmi, Francesco Biscarini, Brit Mollenhauer, Claudia Trenkwalder, Friederike Sixel-Doring, Michela Figorilli, Monica Puligheddu, Valerie Cochen De Cock, Luigi Ferini-Strambi, Anna Heibreder, Christelle Charley Monaca, Beatriz Abril, Femke Dijkstra, Mineke Viaene, Bradley F. Boeve, Ronald B. Postuma, Guy A. Rouleau, Ziv Gan-Or

## Abstract

*NPC1* encodes a lysosomal protein involved in cholesterol transport. Biallelic mutations in this gene may lead to Nieman-Pick disease type C, a lysosomal storage disorder. The role of *NPC1* in alpha synucleinopathies is still unclear, as different genetic, clinical, and pathological studies have reported contradictory results. This study aimed to evaluate the association of *NPC1* variants with the synucleinopathies Parkinson’s disease (PD), dementia with Lewy bodies (DLB), and rapid eye movement (REM)-sleep behavior disorder (RBD). We analyzed common and rare variants from three cohorts of European descent: 1,084 RBD cases and 2,945 controls, 2,852 PD cases and 1,686 controls, and 2,610 DLB cases and 1,920 controls. Logistic regression models were used to assess common variants while optimal sequence Kernel association tests (SKAT-O) were used to assess rare variants, both adjusted for sex, age, and principal components. No variants were associated with any of the synucleinopathies, supporting that common and rare *NPC1* variants do not play an important role in alpha synucleinopathies.
