## Supplementary Table 1 for "*NPC1* variants are not associated with Parkinson’s Disease, REM-sleep behaviour disorder or Dementia with Lewy bodies in European cohorts"

### Sheet: new
Supplementary Table 1: All common variants (MAF>0.01) and regression results in RBD, PD and DLB cohorts
SNP	Position	Major Allele	Minor Allele	Location	Variant Type	AA change	Clinical Significance	N Cases with ALT	N Controls with ALT	MAF Cases	MAF Controls	OR	SE	L95	U95	P-Value
RBD								870 Total	2218 Total					*Bonferroni-adjusted threshold: 0.0004
rs2510344	21113285	T	C	intronic			benign	605	1559	0.447701	0.446573	0.9633	0.07001	0.8398	1.105	0.5936
rs1652377	21113551	A	G	intronic				25	49	0.0143678	0.011046	1.749	0.3117	0.9496	3.223	0.07279
rs7239575	21120035	T	C	intronic				608	1570	0.451149	0.45018	0.9949	0.07026	0.8669	1.142	0.9422
rs1805081	21140432	T	C	exonic	nonsynonymous	p.H215R	benign	540	1335	0.383333	0.362263	1.096	0.07056	0.9549	1.259	0.1917
PD								2662 Total	1493 Total
rs80358251	23560403	G	A	exonic	nonsynonymous	p.P237S	benign,conflicting_interpretations_of_pathogenicity	51	44	0.00957926	0.0147354	0.6321	0.2299	0.4027	0.992	0.04603
rs7226548	23573978	G	T	intronic				63	51	0.0118332	0.0170797	0.6599	0.2087	0.4383	0.9934	0.04643
rs72886214	23564972	A	C	intronic				197	75	0.0371901	0.0251172	1.395	0.1532	1.034	1.884	0.02962
rs150856120	23573042	AAC	A	intronic				196	75	0.0370023	0.0251172	1.392	0.1532	1.031	1.88	0.0309
rs56201851	23539568	A	C	intronic				107	38	0.0200977	0.0127261	1.607	0.2105	1.064	2.428	0.02423
rs80094939	23582197	A	G	intronic				304	227	0.0593539	0.0790355	0.8568	0.0988	0.7059	1.04	0.1176
rs2236707	23535033	C	T	intronic				1800	921	0.435011	0.397522	1.082	0.05099	0.9789	1.195	0.1233
rs117709214	23534181	G	A	intronic			likely_benign	112	43	0.0212246	0.0144005	1.257	0.1946	0.8586	1.841	0.2395
rs1805084	23532242	C	T	exonic	nonsynonymous	p.R1266Q	benign	141	94	0.0272352	0.0314802	0.7841	0.1477	0.5871	1.047	0.09954
rs72884600	23551228	C	T	intronic				541	262	0.108753	0.0941058	1.132	0.08182	0.964	1.328	0.1307
rs76233399	23572268	T	C	intronic			likely_benign	110	54	0.020849	0.0184193	1.277	0.1827	0.8924	1.827	0.1812
rs7228739	23562056	G	A	intronic				145	95	0.0277986	0.0318151	0.8012	0.1471	0.6006	1.069	0.1319
rs72529001	23564159	AT	A	intronic				145	95	0.0277986	0.0318151	0.8012	0.1471	0.6006	1.069	0.1319
rs117928574	23570786	C	T	intronic				45	38	0.00864012	0.0133958	0.8624	0.2367	0.5423	1.371	0.5316
rs61707929	23552408	G	A	intronic			benign	147	95	0.0281743	0.0318151	0.8154	0.1467	0.6117	1.087	0.1643
rs71825108	23572444	GTTTT	G	intronic			benign	145	94	0.0277986	0.0314802	0.815	0.1475	0.6104	1.088	0.1653
rs3745023	23544837	A	C	intronic			benign	146	95	0.0281743	0.0318151	0.814	0.1462	0.6112	1.084	0.1593
rs117575058	23543044	C	T	intronic				172	103	0.0332457	0.0348292	0.899	0.137	0.6873	1.176	0.4369
rs72886218	23572712	T	C	intronic				556	276	0.111946	0.0984595	1.093	0.08089	0.9324	1.28	0.2738
rs8099071	23586581	G	C	upstream			benign,likely_benign	806	495	0.167543	0.188547	0.9233	0.065	0.8128	1.049	0.2194
rs56252115	23577367	T	C	intronic				257	149	0.0505259	0.0535834	0.8859	0.109	0.7155	1.097	0.2667
rs17259313	23572943	G	C	intronic				146	91	0.0277986	0.0304756	0.8434	0.149	0.6298	1.129	0.2529
rs11659341	23534736	T	C	intronic			benign	819	503	0.170736	0.191896	0.9247	0.06452	0.8148	1.049	0.2248
rs61452023	23575897	G	A	intronic				1776	923	0.425432	0.396517	1.045	0.05111	0.9456	1.155	0.3867
rs8093440	23576629	G	A	intronic				1776	923	0.425432	0.396517	1.045	0.05111	0.9456	1.155	0.3867
rs10593231	23557744	AAAAC	A	intronic				811	497	0.169234	0.189216	0.923	0.06478	0.8129	1.048	0.216
rs1805081	23560468	T	C	exonic	nonsynonymous	p.H215R	benign	1690	876	0.396506	0.368386	1.056	0.05169	0.9547	1.169	0.2881
rs35920065	23552183	G	A	intronic				822	498	0.171488	0.191561	0.9289	0.06429	0.8189	1.054	0.2514
rs2510340	23562474	C	G	intronic				1781	923	0.426559	0.397857	1.044	0.05101	0.9443	1.153	0.4031
rs71360526	23535942	A	C	intronic			benign	811	498	0.169421	0.189551	0.9284	0.06471	0.8178	1.054	0.2513
rs56003892	23539283	G	A	intronic			benign	113	54	0.0214125	0.0184193	1.032	0.1817	0.7231	1.474	0.861
rs8094772	23576755	C	T	intronic				1774	923	0.424681	0.396517	1.043	0.05111	0.9436	1.153	0.41
rs35047242	23544870	A	G	intronic			benign	812	497	0.169609	0.189551	0.9286	0.06465	0.8181	1.054	0.252
rs11663105	23578847	G	A	intronic				811	496	0.169234	0.188881	0.9257	0.0648	0.8153	1.051	0.2335
rs10502439	23532810	C	G	intronic				817	502	0.170736	0.191226	0.9283	0.06459	0.8179	1.054	0.2493
rs12970899	23568899	A	G	exonic	synonymous	p.Y129Y	benign	824	508	0.172239	0.1929	0.9257	0.06458	0.8156	1.051	0.2318
rs36019635	23542243	AAG	A	intronic				1783	926	0.42731	0.399531	1.044	0.05097	0.9446	1.154	0.4
rs4800495	23585445	T	C	intronic				1814	940	0.435575	0.407569	1.037	0.05104	0.9379	1.146	0.4819
rs12956532	23560867	C	G	intronic				814	497	0.169421	0.189216	0.9299	0.0649	0.8188	1.056	0.2629
rs3837911	23572651	TGG	T	intronic				1774	923	0.424117	0.396852	1.041	0.05108	0.9417	1.15	0.4326
rs28721396	23552197	G	A	intronic				813	495	0.169609	0.188547	0.9313	0.06479	0.8202	1.057	0.2718
rs12967347	23559154	G	A	intronic				809	495	0.168858	0.188212	0.9311	0.0649	0.8199	1.057	0.2713
rs11663558	23553973	G	A	intronic				1773	923	0.424681	0.397522	1.038	0.05098	0.9389	1.147	0.4698
rs10445477	23559251	C	A	intronic				810	495	0.169046	0.188212	0.9327	0.06489	0.8213	1.059	0.2828
rs4800493	23563968	T	C	intronic				1777	923	0.424681	0.397857	1.037	0.05105	0.9381	1.146	0.4785
rs6507716	23535096	A	G	intronic				1888	1003	0.459805	0.436035	1.025	0.05095	0.9273	1.132	0.6317
rs1367084	23585030	G	C	intronic				1811	939	0.435011	0.407234	1.034	0.05102	0.9355	1.143	0.514
rs2303880	23586365	T	G	UTR5			benign	58	29	0.0108941	0.00971199	1.138	0.2533	0.6929	1.87	0.6092
rs34491171	23549910	T	A	intronic				818	495	0.170736	0.188547	0.9381	0.06473	0.8263	1.065	0.3232
rs113344305	23564394	G	C	intronic				61	43	0.0116454	0.0150703	0.9479	0.2169	0.6196	1.45	0.8052
rs112352140	23537837	A	G	intronic				61	43	0.0116454	0.0150703	0.963	0.2171	0.6293	1.474	0.8621
rs112118513	23552553	G	A	intronic				61	43	0.0116454	0.0150703	0.963	0.2171	0.6293	1.474	0.8621
rs115430338	23567946	G	A	intronic				153	94	0.0291134	0.0318151	0.9746	0.1463	0.7316	1.298	0.8603
rs4800490	23546117	A	C	intronic				1895	1006	0.463937	0.438044	1.024	0.05095	0.9264	1.131	0.6464
rs74538245	23537908	A	G	intronic				160	88	0.0304282	0.0298058	1.018	0.1485	0.7608	1.362	0.9057
rs1618725	23546988	C	T	intronic				1887	1003	0.461683	0.436705	1.02	0.0509	0.9229	1.127	0.7012
rs11299077	23543572	TA	TAA	splice_intronic			uncertain_significance,benign,likely_benign	1950	1098	0.485913	0.492967	0.993	0.04991	0.9005	1.095	0.8885
rs1652343	23551965	T	C	intronic			benign	1895	1006	0.464125	0.439049	1.018	0.05088	0.9211	1.124	0.7303
rs1788783	23581170	C	T	intronic				1891	1003	0.462998	0.438044	1.014	0.05087	0.918	1.121	0.7809
rs2960578	23563775	T	G	intronic				1896	1007	0.464313	0.439719	1.017	0.05093	0.9202	1.123	0.7444
rs2435307	23547946	C	T	intronic			benign	1853	983	0.450789	0.426323	1.02	0.05093	0.9227	1.127	0.7034
rs11665096	23538061	G	C	intronic				1878	990	0.457926	0.432686	1.019	0.05085	0.9226	1.126	0.707
rs2510344	23533321	T	C	intronic			benign	1877	991	0.457739	0.432686	1.02	0.05088	0.9236	1.127	0.6903
rs1805082	23540480	T	C	exonic	nonsynonymous	p.I858V	benign	1874	990	0.456987	0.432016	1.02	0.05086	0.9233	1.127	0.6958
rs1652348	23567545	C	T	intronic				1888	1007	0.462434	0.438714	1.015	0.05089	0.9189	1.122	0.7661
rs4800162	23537455	G	T	intronic				1873	990	0.456799	0.432016	1.019	0.05085	0.9228	1.126	0.7047
rs1652344	23548893	T	C	intronic				1897	1008	0.4645	0.440723	1.013	0.05085	0.9165	1.119	0.8054
rs4800488	23537607	C	A	intronic				1872	990	0.456612	0.432016	1.019	0.05084	0.9225	1.126	0.7089
rs1788761	23553120	A	G	intronic				1892	1007	0.463373	0.439384	1.013	0.05089	0.917	1.119	0.7967
chr18:23572669:CCAAA:C	23572669	CCAAA	C	intronic				1587	898	0.368144	0.37073	1.038	0.05198	0.9378	1.15	0.4686
rs1140458	23539813	G	A	splice_exonic	synonymous	p.N931N	benign,likely_pathogenic	1871	990	0.456424	0.432016	1.018	0.05083	0.9215	1.125	0.725
rs7239575	23540071	T	C	intronic			benign	1878	993	0.457926	0.433356	1.015	0.05088	0.9187	1.121	0.7694
rs1623060	23563219	C	T	intronic				1893	1007	0.463561	0.439719	1.013	0.05091	0.9168	1.119	0.8
rs12457261	23566121	C	T	intronic				1860	986	0.453043	0.429002	1.016	0.05091	0.9196	1.123	0.7535
rs12964689	23537034	A	G	intronic			benign	1872	989	0.456048	0.431681	1.018	0.05085	0.9216	1.125	0.7233
rs6507720	23539327	A	G	intronic			benign	1875	993	0.457363	0.433021	1.014	0.05088	0.9179	1.12	0.7832
chr18:23585199:T:C	23585199	T	C	intronic				1559	881	0.358002	0.362693	1.041	0.05243	0.9389	1.153	0.4482
rs11340795	23554605	CAA	CA	intronic				1832	977	0.448535	0.426658	1.012	0.05129	0.9157	1.12	0.8087
chr18:23582324:T:C	23582324	T	C	intronic				1564	884	0.359504	0.364032	1.038	0.05237	0.9367	1.15	0.4765
chr18:23557478:G:A	23557478	G	A	intronic				1532	870	0.353118	0.359344	1.034	0.05213	0.9339	1.146	0.5166
chr18:23574060:A:G	23574060	A	G	intronic				1582	901	0.367581	0.372405	1.036	0.0519	0.9362	1.147	0.4909
chr18:23534953:G:A	23534953	G	A	intronic				1573	891	0.357062	0.369725	1.003	0.05296	0.9039	1.112	0.9582
chr18:23540905:G:A	23540905	G	A	intronic				1580	898	0.366266	0.3714	1.028	0.05193	0.9283	1.138	0.598
chr18:23558901:C:T	23558901	C	T	intronic				1581	899	0.366454	0.371735	1.03	0.05195	0.9305	1.141	0.5657
rs118047745	23581769	C	G	intronic				128	72	0.0247934	0.0244474	0.9706	0.1603	0.709	1.329	0.8524
chr18:23562770:T:A	23562770	T	A	intronic				1578	898	0.36589	0.371065	1.028	0.05194	0.9289	1.139	0.5899
chr18:23563028:T:A	23563028	T	A	intronic				1578	898	0.36589	0.371065	1.028	0.05194	0.9289	1.139	0.5899
chr18:23552607:C:G	23552607	C	G	intronic				1580	899	0.366266	0.37207	1.029	0.05191	0.9295	1.139	0.5816
rs1788781	23585116	C	A	intronic				1891	1001	0.461495	0.438714	0.999	0.05097	0.904	1.104	0.9846
chr18:23545978:G:A	23545978	G	A	intronic				1579	900	0.366266	0.37207	1.025	0.05192	0.9263	1.135	0.6282
chr18:23550670:T:C	23550670	T	C	intronic				1578	899	0.366078	0.37207	1.028	0.05188	0.9282	1.138	0.6005
chr18:23562376:C:T	23562376	C	T	intronic				1578	898	0.365515	0.371065	1.027	0.05197	0.9279	1.138	0.6026
chr18:23579666:G:A	23579666	G	A	intronic				1570	895	0.363073	0.370395	1.027	0.05204	0.9277	1.138	0.6047
rs200443976	23542530	T	TAC	intronic				478	261	0.0944778	0.0927662	1.015	0.08594	0.8576	1.201	0.8637
DLB								2563 Total	1904 Total
rs1805084	23532242	C	T	exonic	nonsynonymous	p.R1266Q	benign	151	136	0.0300429	0.0359769	0.9538	0.1391	0.7261	1.253	0.7336
rs61493442	23532695	C	CTTT	intronic				1775	1176	0.450644	0.387605	1.063	0.04908	0.9652	1.17	0.2156
rs10502439	23532810	C	G	intronic				757	669	0.1627	0.191702	0.9128	0.06429	0.8047	1.035	0.1556
rs2510344	23533321	T	C	intronic			benign	1869	1275	0.484783	0.429622	1.046	0.04871	0.951	1.151	0.3529
rs1652377	23533587	A	G	intronic				48	52	0.00936403	0.0139181	0.7598	0.2273	0.4867	1.186	0.2268
rs117709214	23534181	G	A	intronic			likely_benign	92	53	0.0181428	0.0141807	0.8593	0.1885	0.5938	1.243	0.4211
rs11659341	23534736	T	C	intronic			benign	764	667	0.16387	0.191964	0.9137	0.06405	0.8059	1.036	0.1586
chr18:23534953:A:G	23534953	G	A	intronic				1478	1144	0.347639	0.373162	0.9983	0.05049	0.9042	1.102	0.9725
rs2236707	23535033	C	T	intronic				1797	1185	0.457082	0.392857	1.067	0.04918	0.9693	1.175	0.1847
rs6507716	23535096	A	G	intronic				1866	1270	0.484198	0.429622	1.045	0.04853	0.95	1.149	0.3669
rs71360526	23535942	A	C	intronic			benign	754	667	0.16192	0.191702	0.9022	0.06415	0.7956	1.023	0.1087
rs12964689	23537034	A	G	intronic			benign	1870	1275	0.484588	0.429622	1.048	0.04875	0.9527	1.153	0.3345
rs4800162	23537455	G	T	intronic				1869	1274	0.484783	0.429359	1.05	0.04871	0.9545	1.155	0.3153
rs4800488	23537607	C	A	intronic				1871	1275	0.485174	0.429884	1.051	0.04872	0.9554	1.156	0.306
rs112352140	23537837	A	G	intronic				66	42	0.0132657	0.0110294	1.151	0.2202	0.7474	1.772	0.5237
rs74538245	23537908	A	G	intronic				135	110	0.0263363	0.0296744	1.034	0.1494	0.7712	1.385	0.825
rs11665096	23538061	G	C	intronic				1870	1275	0.485174	0.430147	1.048	0.04868	0.9523	1.153	0.3387
rs56003892	23539283	G	A	intronic			benign	114	90	0.0222396	0.0238971	1.033	0.1639	0.7492	1.424	0.843
rs6507720	23539327	A	G	intronic			benign	1872	1276	0.485174	0.429884	1.048	0.04877	0.9522	1.153	0.3389
rs56201851	23539568	A	C	intronic				72	60	0.014046	0.0157563	0.9331	0.204	0.6256	1.392	0.7343
rs1140458	23539813	G	A	exonic	synonymous	p.N931N	benign,likely_pathogenic	1869	1269	0.484393	0.427784	1.052	0.04873	0.9559	1.157	0.3007
rs7239575	23540071	T	C	intronic			benign	1872	1274	0.484979	0.429359	1.048	0.04877	0.9526	1.153	0.3345
rs1805082	23540480	T	C	exonic	nonsynonymous	p.I858V	benign	1869	1272	0.484588	0.428571	1.05	0.04875	0.9545	1.156	0.3149
chr18:23540905:A:G	23540905	G	A	intronic				1488	1146	0.351346	0.369223	1.026	0.05064	0.9291	1.133	0.612
rs36019635	23542243	AAG	A	intronic				1782	1178	0.45318	0.390494	1.059	0.04894	0.9624	1.166	0.2393
rs200443976	23542530	T	TAC	intronic				469	358	0.0959813	0.0990021	1.013	0.0816	0.8634	1.189	0.8731
rs117575058	23543044	C	T	intronic				165	151	0.0335544	0.0407038	0.8142	0.1254	0.6367	1.041	0.1011
rs552028482	23543340	A	AG	intronic				88	63	0.0171674	0.0165441	1.003	0.1884	0.6933	1.451	0.9878
rs11299077	23543572	T	TA	splice_intronic			uncertain_significance,benign,likely_benign	1917	1422	0.492392	0.486345	0.8695	1.266	0.07276	10.39	0.912
rs3745023	23544837	A	C	intronic			benign	152	137	0.030238	0.0362395	0.9481	0.1386	0.7225	1.244	0.7008
rs35047242	23544870	A	G	intronic			benign	756	667	0.16231	0.191702	0.903	0.06414	0.7963	1.024	0.1117
chr18:23544981:C:G	23544981	G	C	exonic	nonsynonymous	p.I642M		1492	1146	0.355638	0.374212	1.024	0.04996	0.9283	1.129	0.6383
chr18:23545978:A:G	23545978	G	A	intronic				1489	1146	0.351346	0.369485	1.025	0.05063	0.9281	1.132	0.6276
rs4800490	23546117	A	C	intronic				1888	1294	0.491416	0.439076	1.036	0.04862	0.9419	1.14	0.4664
rs1618725	23546988	C	T	intronic				1887	1286	0.490051	0.435924	1.042	0.04868	0.9467	1.146	0.4034
rs2435307	23547946	C	T	intronic			benign	1858	1249	0.480297	0.420693	1.061	0.04872	0.9641	1.167	0.2267
rs1652344	23548893	T	C	intronic				1891	1298	0.492002	0.441439	1.028	0.0486	0.9344	1.131	0.5724
rs375168225	23549658	C	CT	intronic				771	676	0.165626	0.194853	0.9104	0.06378	0.8034	1.032	0.141
rs34491171	23549910	T	A	intronic				756	666	0.162115	0.191176	0.9084	0.06426	0.8009	1.03	0.1351
chr18:23550670:C:T	23550670	T	C	intronic				1491	1143	0.351931	0.36896	1.028	0.05061	0.9313	1.136	0.5802
rs72884600	23551228	C	T	intronic				539	370	0.114904	0.0997899	1.044	0.07773	0.8968	1.216	0.5764
rs1652343	23551965	T	C	intronic			benign	1890	1292	0.491416	0.439601	1.032	0.0486	0.9382	1.135	0.5175
rs35920065	23552183	G	A	intronic				767	668	0.164261	0.191702	0.9243	0.06423	0.815	1.048	0.2204
rs28721396	23552197	G	A	intronic				754	665	0.161529	0.190914	0.9048	0.06435	0.7976	1.026	0.1202
rs531324536	23552291	T	TA	intronic				82	64	0.016192	0.0168067	1.031	0.1913	0.7089	1.501	0.8715
rs61707929	23552408	G	A	intronic			benign	157	143	0.0312134	0.0378151	0.9534	0.1362	0.73	1.245	0.7261
rs112118513	23552553	G	A	intronic				66	41	0.0132657	0.0107668	1.197	0.2219	0.7746	1.849	0.4182
chr18:23552607:G:C	23552607	C	G	intronic				1491	1143	0.351931	0.36896	1.028	0.05061	0.9313	1.136	0.5802
rs1788761	23553120	A	G	intronic				1888	1293	0.491026	0.439863	1.029	0.04859	0.9351	1.131	0.5623
rs11663558	23553973	G	A	intronic				1777	1163	0.450254	0.386817	1.052	0.04901	0.9555	1.158	0.3021
rs1631685	23554275	C	T	intronic				1888	1291	0.490831	0.439338	1.029	0.04858	0.9355	1.132	0.5564
rs11340795	23554606	A	*	intronic				1881	1289	0.48849	0.438288	1.023	0.04856	0.9298	1.125	0.6444
chr18:23557478:A:G	23557478	G	A	intronic				1446	1100	0.337495	0.349265	1.05	0.05142	0.9491	1.161	0.3451
rs10593231	23557744	AAAAC	A	intronic				755	664	0.161725	0.190651	0.9092	0.06437	0.8014	1.031	0.1392
chr18:23558901:T:C	23558901	C	T	intronic				1491	1143	0.351541	0.368697	1.03	0.05066	0.9329	1.138	0.5561
rs12967347	23559154	G	A	intronic				754	663	0.161529	0.190389	0.907	0.06437	0.7995	1.029	0.1295
rs10445477	23559251	C	A	intronic				754	665	0.161529	0.190914	0.9052	0.06435	0.798	1.027	0.1219
rs80358251	23560403	G	A	exonic	nonsynonymous	p.P237S	benign,conflicting_interpretations_of_pathogenicity	79	47	0.0158018	0.012605	0.8147	0.2052	0.5449	1.218	0.3181
rs1805081	23560468	T	C	exonic	nonsynonymous	p.H215R	benign	1697	1105	0.419625	0.360294	1.051	0.04978	0.9529	1.158	0.322
rs12956532	23560867	C	G	intronic				754	667	0.161529	0.191439	0.9021	0.06432	0.7953	1.023	0.1093
rs7228739	23562056	G	A	intronic				156	145	0.0310183	0.0383403	0.9423	0.136	0.7217	1.23	0.662
rs11294706	23562296	CA	C	intronic				924	813	0.202302	0.243172	0.8952	0.05872	0.7978	1.004	0.05929
chr18:23562376:T:C	23562376	C	T	intronic				1491	1144	0.351541	0.36896	1.029	0.05066	0.9314	1.136	0.5775
rs2510340	23562474	C	G	intronic				1775	1164	0.450644	0.387342	1.052	0.04894	0.9559	1.158	0.2989
chr18:23562770:A:T	23562770	T	A	intronic				1491	1144	0.351541	0.36896	1.029	0.05066	0.9314	1.136	0.5775
chr18:23563028:A:T	23563028	T	A	intronic				1490	1144	0.351346	0.36896	1.028	0.05065	0.9307	1.135	0.5873
rs1623060	23563219	C	T	intronic				1888	1290	0.491221	0.439076	1.032	0.04855	0.9382	1.135	0.518
rs2960578	23563775	T	G	intronic				1889	1292	0.491806	0.439601	1.033	0.04856	0.9395	1.137	0.4992
rs4800493	23563968	T	C	intronic				1777	1165	0.450839	0.387342	1.051	0.04898	0.9552	1.157	0.3059
rs71163619	23563987	G	GTTTTT	intronic				1699	1122	0.417089	0.366071	1.042	0.04981	0.9454	1.149	0.4046
rs201248333	23564352	C	CT	intronic				94	86	0.018533	0.0228466	0.9302	0.1694	0.6673	1.297	0.6692
rs113344305	23564394	G	C	intronic				66	41	0.0132657	0.0107668	1.197	0.2219	0.7746	1.849	0.4182
rs72886214	23564972	A	C	intronic				152	103	0.0304331	0.0273109	1.095	0.1457	0.8233	1.457	0.5319
rs148348632	23565853	GATT	G	intronic				165	149	0.0335544	0.0401786	0.8213	0.1257	0.6419	1.051	0.1173
rs55786030	23565992	GTTTTA	G	intronic				54	46	0.0105345	0.0120798	0.9319	0.2339	0.5893	1.474	0.7631
rs12457261	23566121	C	T	intronic				1859	1255	0.481077	0.42437	1.044	0.04864	0.9492	1.149	0.3744
rs10668198	23566588	T	TAAA	intronic				1879	1286	0.48771	0.435662	1.043	0.0486	0.948	1.147	0.3896
rs1652348	23567545	C	T	intronic				1886	1291	0.491026	0.439338	1.031	0.04852	0.9377	1.134	0.5263
rs115430338	23567946	G	A	intronic				144	129	0.0280921	0.0338761	0.9973	0.1425	0.7543	1.319	0.9846
rs74552655	23568503	A	T	intronic				47	52	0.00916894	0.0139181	0.7405	0.2288	0.4729	1.159	0.189
rs12970899	23568899	A	G	exonic	synonymous	p.Y129Y	benign	757	670	0.16231	0.192752	0.9017	0.06416	0.7952	1.023	0.1068
rs12605098	23570885	G	A	intronic				48	52	0.00936403	0.0139181	0.7496	0.2277	0.4798	1.171	0.2055
rs12957819	23571427	C	T	intronic				754	665	0.161529	0.190914	0.9068	0.06435	0.7993	1.029	0.1282
rs76311060	23571727	T	C	intronic				47	52	0.00916894	0.0139181	0.7405	0.2288	0.4729	1.159	0.189
rs76233399	23572268	T	C	intronic			likely_benign	96	60	0.0187281	0.0160189	0.9959	0.1839	0.6945	1.428	0.982
rs71825108	23572444	GTTTT	G	intronic			benign	156	143	0.0310183	0.0378151	0.9506	0.1364	0.7276	1.242	0.7102
chr18:23572446:T:*	23572446	T	*	intronic				155	143	0.0308233	0.0378151	0.9414	0.1366	0.7202	1.23	0.6585
chr18:23572447:TTTTG:*	23572447	TTTTG	*	intronic				155	142	0.0308233	0.0375525	0.9479	0.1369	0.7248	1.24	0.6959
rs76327124	23572470	A	G	intronic			likely_benign	47	52	0.00916894	0.0139181	0.7405	0.2288	0.4729	1.159	0.189
rs3837911	23572651	TGG	T	intronic				1774	1162	0.450059	0.386555	1.055	0.04893	0.9582	1.161	0.2769
chr18:23572653:G:*	23572653	G	*	intronic				1774	1162	0.450059	0.386555	1.055	0.04893	0.9582	1.161	0.2769
chr18:23572669:C:CCAAA	23572669	CCAAA	C	intronic				1496	1142	0.352321	0.368697	1.031	0.05065	0.9333	1.138	0.5499
rs72886218	23572712	T	C	intronic				564	378	0.120367	0.102153	1.068	0.07673	0.9185	1.241	0.3939
rs17259313	23572943	G	C	intronic				156	139	0.0306282	0.0367647	0.9502	0.139	0.7237	1.248	0.7132
rs150856120	23573042	AAC	A	intronic				151	101	0.030238	0.0267857	1.121	0.1468	0.8407	1.495	0.4364
rs146504010	23573851	TACTC	T	intronic				46	52	0.00897386	0.0139181	0.7209	0.2301	0.4592	1.132	0.155
rs7226548	23573978	G	T	intronic				74	71	0.0150215	0.018645	0.8986	0.1905	0.6185	1.305	0.5746
chr18:23574060:G:A	23574060	A	G	intronic				1491	1142	0.351736	0.368697	1.029	0.05062	0.9318	1.136	0.5721
rs61452023	23575897	G	A	intronic				1776	1164	0.450254	0.38708	1.051	0.04901	0.9546	1.157	0.3116
rs8093440	23576629	G	A	intronic				1774	1163	0.449668	0.386817	1.05	0.04902	0.9536	1.156	0.3221
rs8094772	23576755	C	T	intronic				1773	1163	0.449473	0.386817	1.05	0.04902	0.9536	1.156	0.3222
rs56252115	23577367	T	C	intronic				266	207	0.0542333	0.0582983	0.8954	0.1025	0.7324	1.095	0.281
rs543779440	23577721	CGGAGGGGGTG	C	intronic				288	202	0.0579399	0.053834	1	0.1057	0.8132	1.231	0.9974
chr18:23577726:G:*	23577726	G	*	intronic				288	202	0.0579399	0.053834	1	0.1057	0.8132	1.231	0.9974
chr18:23577728:G:*	23577728	G	*	intronic				288	202	0.0579399	0.053834	1	0.1057	0.8132	1.231	0.9974
rs11663105	23578847	G	A	intronic				752	663	0.160944	0.190389	0.9032	0.06445	0.7961	1.025	0.1144
rs12605771	23579569	T	C	intronic				47	52	0.00916894	0.0139181	0.7405	0.2288	0.4729	1.159	0.189
chr18:23579666:A:G	23579666	G	A	intronic				1484	1139	0.350176	0.367122	1.034	0.05066	0.9367	1.142	0.504
rs1788783	23581170	C	T	intronic				1879	1286	0.489465	0.4375	1.03	0.04848	0.9369	1.133	0.5386
rs118047745	23581769	C	G	intronic				121	84	0.0239953	0.0223214	1.188	0.1606	0.8671	1.627	0.2838
rs12605470	23581911	C	T	intronic				46	52	0.00897386	0.0139181	0.7382	0.2305	0.4699	1.16	0.188
rs80094939	23582197	A	G	intronic				310	268	0.0630121	0.0722164	0.9416	0.09714	0.7784	1.139	0.5359
chr18:23582324:C:T	23582324	T	C	intronic				1471	1132	0.345884	0.363183	1.03	0.05094	0.9324	1.138	0.5583
rs3083464	23583106	CAA	C	intronic				1727	1332	0.423722	0.443803	1.027	0.04976	0.9312	1.132	0.5976
rs368129621	23583106	C	A	intronic				68	39	0.0132657	0.0102416	1.107	0.2252	0.7116	1.721	0.6531
rs1367084	23585030	G	C	intronic				1805	1193	0.460788	0.397321	1.052	0.04897	0.9557	1.158	0.3009
rs1788781	23585116	C	A	intronic				1884	1276	0.490831	0.433036	1.048	0.04864	0.9531	1.153	0.331
chr18:23585199:C:T	23585199	T	C	intronic				1461	1126	0.343153	0.360819	1.031	0.05099	0.9326	1.139	0.5549
rs4800495	23585445	T	C	intronic				1805	1192	0.460788	0.397059	1.053	0.04896	0.9567	1.159	0.2912
rs2303880	23586365	T	G	UTR5			benign	47	56	0.00916894	0.0149685	0.7095	0.2259	0.4557	1.105	0.1287
Key: AA, amino acid; N, number; ALT, alternate/minor allele; MAF, minor allele frequency; UTR3, 3’ untranslated region; UTR5, 5’ untranslated region; OR, odds ratio; SE, standard error; L95, lower boundof the 95% confidence interval; U95, upper bound of the 95% confidence interval; RBD, REM-sleep behaviour disorder; DLB, Dementia with Lewy bodies; PD, Parkinson's disease.
